# Identifying Proteomic Prognostic Markers for Alzheimer’s Disease with Survival Machine Learning: the Framingham Heart Study

**DOI:** 10.1101/2024.09.21.24314123

**Authors:** Yuanming Leng, Huitong Ding, Ting Fang Alvin Ang, Rhoda Au, P. Murali Doraiswamy, Chunyu Liu

**Affiliations:** Department of Biostatistics, Boston University School of Public Health, Boston, MA, 02118, USA; Department of Anatomy and Neurobiology, Boston University Chobanian & Avedisian School of Medicine, Boston, MA, 02118, USA; Framingham Heart Study, Boston University Chobanian & Avedisian School of Medicine, Boston, MA, 02118, USA; Slone Epidemiology Center, Boston University Chobanian & Avedisian School of Medicine, Boston, MA, 02118, USA; Departments of Neurology and Medicine, Boston University Chobanian & Avedisian School of Medicine, Boston, MA, 02118, USA; Department of Epidemiology, Boston University School of Public Health, Boston, MA, 02118, USA; Department of Psychiatry, Neurocognitive Disorders Program, Duke University School of Medicine, Durham, NC, 27710, USA

**Keywords:** Alzheimer’s disease, Proteomics, Prognostic markers, Risk, Survival machine learning

## Abstract

**Background:** Protein abundance levels, sensitive to both physiological changes and external interventions, are useful for assessing the Alzheimer’s disease (AD) risk and treatment efficacy. However, identifying proteomic prognostic markers for AD is challenging by their high dimensionality and inherent correlations.

**Methods:** Our study analyzed 1128 plasma proteins, measured by the SOMAscan platform, from 858 participants 55 years and older (mean age 63 years, 52.9% women) of the Framingham Heart Study (FHS) Offspring cohort. We conducted regression analysis and machine learning models, including LASSO-based Cox proportional hazard regression model (LASSO) and generalized boosted regression model (GBM), to identify protein prognostic markers. These markers were used to construct a weighted proteomic composite score, the AD prediction performance of which was assessed using time-dependent area under the curve (AUC). The association between the composite score and memory domain was examined in 339 (of the 858) participants with available memory scores, and in an independent group of 430 participants younger than 55 years (mean age 46, 56.7% women).

**Results:** Over a mean follow-up of 20 years, 132 (15.4%) participants developed AD. After adjusting for baseline age, sex, education, and APOE ε4+ status, regression models identified 309 proteins (*P* ≤ 0.2). After applying machine learning methods, nine of these proteins were selected to develop a composite score. This score improved AD prediction beyond the factors of age, sex, education, and APOE ε4+ status across 15 to 25 years of follow-up, achieving its peak AUC of 0.84 in the LASSO model at the 22-year follow-up. It also showed a consistent negative association with memory scores in 339 participants (beta = -0.061, *P* = 0.046), 430 independent participants (beta = -0.060, *P* = 0.018), and the pooled 769 samples (beta = -0.058, *P* = 0.003).

**Conclusion:** These findings highlight the utility of proteomic markers in improving AD prediction and emphasize the complex pathology of AD. The composite score may aid early AD detection and efficacy monitoring, warranting further validation in diverse populations.
