## Supplemental Table 1 for "Identifying Proteomic Prognostic Markers for Alzheimer’s Disease with Survival Machine Learning: the Framingham Heart Study"

Supplemental table 1. The association of proteins with incident AD
Protein name	HR	95% CI		P value	FDR corrected P value
DAPK2	1.44	1.73	1.19	8.27E-05	0.057271773
Activated Protein C	1.36	1.59	1.16	1.02E-04	0.057271773
ATS15	1.43	1.75	1.18	2.76E-04	0.075377231
Histone H2A.z	1.4	1.69	1.16	3.26E-04	0.075377231
GHC2	1.39	1.66	1.16	3.34E-04	0.075377231
FCN1	1.38	1.66	1.15	4.84E-04	0.090931947
Macrophage scavenger receptor	1.33	1.58	1.11	1.20E-03	0.193807969
Met	0.73	0.89	0.6	1.66E-03	0.227135613
LIGHT	1.32	1.58	1.1	1.81E-03	0.227135613
Ubiquitin+1	1.3	1.55	1.09	3.51E-03	0.326043259
Apo B	0.76	0.92	0.63	3.62E-03	0.326043259
Topoisomerase I	1.28	1.52	1.08	3.65E-03	0.326043259
EphA5	0.77	0.92	0.64	3.96E-03	0.326043259
IGFBP-1	0.74	0.91	0.6	4.05E-03	0.326043259
MDHC	1.32	1.61	1.09	4.59E-03	0.345058773
Cadherin-12	1.28	1.54	1.07	5.12E-03	0.355301259
Karyopherin-a2	0.77	0.93	0.64	5.55E-03	0.355301259
Peroxiredoxin-1	1.29	1.55	1.07	5.67E-03	0.355301259
TAK1-TAB1	1.26	1.5	1.06	6.34E-03	0.376632241
41	1.31	1.61	1.07	8.38E-03	0.432636426
Carbonic Anhydrase X	0.77	0.94	0.63	9.35E-03	0.432636426
C1q	0.77	0.94	0.63	9.99E-03	0.432636426
OCAD1	1.23	1.44	1.05	1.03E-02	0.432636426
Rab GDP dissociation inhibitor beta	1.28	1.54	1.05	1.05E-02	0.432636426
CBG	1.24	1.48	1.05	1.10E-02	0.432636426
Cyclin B1	1.24	1.47	1.05	1.11E-02	0.432636426
PTK6	0.79	0.95	0.66	1.11E-02	0.432636426
JAM-C	1.27	1.54	1.05	1.15E-02	0.432636426
GFRa-1	1.28	1.55	1.05	1.18E-02	0.432636426
LRP8	0.79	0.95	0.66	1.20E-02	0.432636426
BCAR3	1.22	1.44	1.04	1.31E-02	0.432636426
17-beta-HSD 1	1.24	1.49	1.04	1.37E-02	0.432636426
VEGF sR2	0.78	0.95	0.64	1.38E-02	0.432636426
IL22RA1	1.24	1.48	1.04	1.43E-02	0.432636426
SOD	1.26	1.52	1.04	1.44E-02	0.432636426
MIF	1.26	1.52	1.04	1.57E-02	0.432636426
Noggin	0.79	0.96	0.66	1.64E-02	0.432636426
MRCKB	1.24	1.48	1.04	1.70E-02	0.432636426
SCF sR	0.78	0.96	0.63	1.73E-02	0.432636426
WFKN2	0.81	0.97	0.67	1.75E-02	0.432636426
Carbonic anhydrase III	1.27	1.56	1.04	1.77E-02	0.432636426
CLC7A	1.23	1.47	1.03	1.80E-02	0.432636426
IL-15 Ra	1.27	1.56	1.04	1.81E-02	0.432636426
CDK1/cyclin B	1.24	1.5	1.03	1.84E-02	0.432636426
C1s	1.26	1.54	1.04	1.87E-02	0.432636426
TAFI	0.8	0.97	0.67	1.89E-02	0.432636426
DYRK3	1.24	1.5	1.03	1.95E-02	0.432636426
IDE	1.23	1.48	1.03	1.96E-02	0.432636426
MFGM	0.81	0.97	0.67	2.01E-02	0.432636426
PACAP-27	1.21	1.42	1.03	2.03E-02	0.432636426
PA2G4	1.25	1.51	1.03	2.10E-02	0.432636426
IMDH2	1.23	1.46	1.03	2.11E-02	0.432636426
hnRNP A/B	1.24	1.49	1.03	2.18E-02	0.432636426
IGFBP-5	0.79	0.97	0.64	2.18E-02	0.432636426
UBE2N	1.23	1.48	1.03	2.22E-02	0.432636426
DLRB1	1.24	1.51	1.03	2.25E-02	0.432636426
GAPDH, liver	1.24	1.5	1.03	2.27E-02	0.432636426
ATP synthase beta chain	1.24	1.49	1.03	2.29E-02	0.432636426
sRAGE	0.81	0.98	0.67	2.32E-02	0.432636426
IL-12 RB2	0.81	0.98	0.68	2.34E-02	0.432636426
PDE5A	1.24	1.49	1.02	2.37E-02	0.432636426
Trypsin	0.81	0.98	0.67	2.38E-02	0.432636426
RUXF	0.82	0.98	0.68	2.61E-02	0.44162594
Cytidylate kinase	1.21	1.44	1.02	2.61E-02	0.44162594
sICAM-2	0.78	0.98	0.63	2.61E-02	0.44162594
AMPK a2b2g1	1.24	1.51	1.02	2.62E-02	0.44162594
BMPER	1.21	1.44	1.02	2.65E-02	0.44162594
CATE	1.22	1.46	1.02	2.71E-02	0.44162594
Coactosin-like protein	0.82	0.98	0.68	2.72E-02	0.44162594
HCG	1.33	1.72	1.03	2.74E-02	0.44162594
CRP	1.26	1.55	1.02	2.79E-02	0.442385914
Leptin	1.27	1.58	1.02	2.82E-02	0.442385914
Myokinase, human	1.22	1.47	1.02	2.91E-02	0.449848555
TRAIL R1	1.19	1.4	1.01	3.16E-02	0.470882421
SLAF5	1.21	1.46	1.01	3.17E-02	0.470882421
ERBB1	0.8	0.98	0.64	3.22E-02	0.470882421
DKK3	0.81	0.99	0.67	3.24E-02	0.470882421
prostatic binding protein	1.22	1.46	1.01	3.31E-02	0.470882421
AREG	1.22	1.47	1.01	3.36E-02	0.470882421
RAC1	1.23	1.49	1.01	3.37E-02	0.470882421
Aflatoxin B1 aldehyde reductase	1.22	1.47	1.01	3.43E-02	0.470882421
Midkine	1.23	1.51	1.01	3.44E-02	0.470882421
IL-12 Rb1	1.21	1.44	1.01	3.46E-02	0.470882421
PFD5	0.81	0.99	0.66	3.62E-02	0.486086474
I-TAC	1.23	1.5	1.01	3.86E-02	0.497714267
C1-Esterase Inhibitor	0.82	0.99	0.68	3.86E-02	0.497714267
IL-3	1.2	1.42	1.01	3.89E-02	0.497714267
RGMB	0.82	0.99	0.68	3.96E-02	0.497714267
SNAA	1.22	1.47	1.01	3.98E-02	0.497714267
SLIK5	0.82	0.99	0.68	3.99E-02	0.497714267
complement factor H-related 5	1.21	1.45	1	4.02E-02	0.497714267
DPP2	1.2	1.44	1	4.12E-02	0.50332275
VEGF sR3	0.84	1	0.7	4.25E-02	0.50332275
MMP-8	1.21	1.47	1	4.27E-02	0.50332275
TXD12	1.21	1.46	1	4.34E-02	0.50332275
NCAM-L1	0.83	1	0.68	4.39E-02	0.50332275
XEDAR	1.24	1.54	1	4.41E-02	0.50332275
Thrombin	0.82	1	0.68	4.44E-02	0.50332275
UNC5H4	0.83	1	0.69	4.46E-02	0.50332275
MOZ	1.21	1.47	1	4.46E-02	0.50332275
AMPM2	1.23	1.52	1	4.65E-02	0.517707303
NCC27	1.19	1.43	1	4.69E-02	0.517707303
Cytochrome c	0.83	1	0.69	4.76E-02	0.517707303
Esterase D	1.19	1.42	1	4.80E-02	0.517707303
Transketolase	1.2	1.45	1	4.82E-02	0.517707303
PHI	1.22	1.49	1	4.87E-02	0.517898101
KLRF1	1.2	1.44	1	5.06E-02	0.533372015
FLRT1	1.19	1.44	0.99	5.21E-02	0.542186222
MMP-10	1.18	1.41	0.99	5.25E-02	0.542186222
Bcl-2	1.19	1.43	0.99	5.29E-02	0.542186222
CLM6	1.2	1.44	0.99	5.35E-02	0.544145433
TSLP	1.2	1.46	0.99	5.47E-02	0.550486163
CAD15	1.19	1.42	0.99	5.62E-02	0.560863075
hnRNP A2/B1	1.19	1.44	0.99	5.75E-02	0.563339078
Periostin	0.84	1.01	0.7	5.76E-02	0.563339078
TCTP	1.21	1.48	0.99	5.79E-02	0.563339078
RAN	1.2	1.45	0.99	5.95E-02	0.56769999
Dynactin subunit 2	1.19	1.44	0.99	5.96E-02	0.56769999
MED-1	1.18	1.4	0.99	5.99E-02	0.56769999
CYTD	0.85	1.01	0.71	6.12E-02	0.572566618
CXCL16, soluble	0.83	1.01	0.68	6.14E-02	0.572566618
ON	1.19	1.43	0.99	6.21E-02	0.573901896
Triosephosphate isomerase	1.18	1.42	0.99	6.40E-02	0.574438186
Coagulation Factor IXab	1.2	1.46	0.99	6.41E-02	0.574438186
TrkC	0.85	1.01	0.72	6.43E-02	0.574438186
UBC9	1.19	1.44	0.99	6.48E-02	0.574438186
EPHA3	0.83	1.02	0.69	6.49E-02	0.574438186
P-Selectin	0.84	1.02	0.7	6.65E-02	0.574438186
TSP2	1.2	1.46	0.98	6.71E-02	0.574438186
C4	0.84	1.02	0.69	6.72E-02	0.574438186
DHH	1.19	1.44	0.98	6.73E-02	0.574438186
Eotaxin	0.85	1.02	0.7	6.75E-02	0.574438186
GRN	0.85	1.02	0.71	6.77E-02	0.574438186
IL-12	1.19	1.45	0.98	6.82E-02	0.574438186
kallikrein 8	0.84	1.02	0.69	6.95E-02	0.580903017
CK2-A1:B	1.17	1.39	0.98	7.13E-02	0.591650613
Peroxiredoxin-6	1.18	1.42	0.98	7.40E-02	0.59170421
PYY	0.84	1.02	0.69	7.40E-02	0.59170421
Ku70	0.84	1.02	0.69	7.42E-02	0.59170421
Endoglin	0.86	1.02	0.72	7.48E-02	0.59170421
FGF-10	0.85	1.02	0.71	7.55E-02	0.59170421
MMP-16	1.16	1.38	0.98	7.58E-02	0.59170421
HSP 90a/b	1.19	1.46	0.98	7.59E-02	0.59170421
C34 gp41 HIV Fragment	1.18	1.43	0.98	7.61E-02	0.59170421
Thrombospondin-1	1.2	1.47	0.98	7.62E-02	0.59170421
TIMD3	1.18	1.42	0.98	7.76E-02	0.59170421
PLPP	1.17	1.4	0.98	7.85E-02	0.59170421
HPLN1	0.84	1.02	0.69	7.85E-02	0.59170421
RSK-like protein kinase	1.18	1.41	0.98	7.89E-02	0.59170421
MFRP	1.18	1.42	0.98	7.92E-02	0.59170421
Notch 1	0.84	1.02	0.69	7.98E-02	0.59170421
6-Phosphogluconate dehydrogenase	1.18	1.42	0.98	7.99E-02	0.59170421
DSC3	0.85	1.02	0.7	8.03E-02	0.59170421
annexin I	1.18	1.43	0.98	8.11E-02	0.593459749
Activin AB	1.18	1.42	0.98	8.15E-02	0.593459749
LRRT3	0.86	1.02	0.71	8.35E-02	0.603406296
CYTT	0.85	1.03	0.71	8.52E-02	0.604736697
DRG-1	1.18	1.42	0.97	8.52E-02	0.604736697
Kallistatin	0.84	1.03	0.69	8.52E-02	0.604736697
OPG	0.85	1.03	0.7	8.58E-02	0.6048546
Coagulation Factor IX	1.18	1.42	0.97	8.78E-02	0.611175355
DcR3	1.17	1.4	0.97	8.82E-02	0.611175355
Siglec-3	1.16	1.38	0.97	8.83E-02	0.611175355
SKP1	1.17	1.42	0.97	8.93E-02	0.614157024
TSP4	1.18	1.43	0.97	9.01E-02	0.614166545
HDGR2	1.19	1.46	0.97	9.06E-02	0.614166545
TSG-6	0.84	1.03	0.68	9.09E-02	0.614166545
MICB	0.86	1.03	0.72	9.17E-02	0.615451265
TSLP R	1.18	1.43	0.97	9.27E-02	0.618431667
KPCI	1.16	1.39	0.97	9.32E-02	0.618540694
Fractalkine/CX3CL-1	0.85	1.03	0.7	9.47E-02	0.624469737
TLR2	0.86	1.03	0.71	9.61E-02	0.628856658
HSP70 protein 8	0.84	1.04	0.69	9.69E-02	0.628856658
ERBB4	0.85	1.03	0.7	9.71E-02	0.628856658
UB2L3	1.16	1.4	0.97	9.76E-02	0.628856658
eIF-5	1.17	1.41	0.97	9.99E-02	0.63188962
Cyclophilin A	1.18	1.44	0.97	1.00E-01	0.63188962
COLEC12	1.14	1.35	0.97	1.00E-01	0.63188962
MEPE	0.85	1.03	0.71	1.01E-01	0.63188962
BMP-6	1.15	1.37	0.97	1.01E-01	0.63188962
GRB2-related adapter protein 2	1.15	1.35	0.97	1.01E-01	0.63188962
CLF-1/CLC Complex	0.85	1.04	0.7	1.02E-01	0.632469079
GIB	0.86	1.03	0.72	1.03E-01	0.632469079
IL-20 Ra	0.86	1.04	0.71	1.03E-01	0.632469079
IFN-aA	0.81	1.05	0.62	1.04E-01	0.635334032
CK2-A2:B	0.86	1.04	0.72	1.05E-01	0.63796227
FABP	1.17	1.42	0.96	1.06E-01	0.638794155
PSD7	0.85	1.04	0.7	1.08E-01	0.646283435
Caspase-3	1.18	1.44	0.96	1.08E-01	0.646283435
PAPP-A	1.17	1.42	0.96	1.10E-01	0.653393465
ABL2	1.15	1.36	0.97	1.11E-01	0.653463537
DLC8	0.86	1.04	0.7	1.12E-01	0.655562788
LEAP-1	0.85	1.04	0.7	1.15E-01	0.67150531
PPAC	1.16	1.4	0.96	1.17E-01	0.676322362
Factor I	1.18	1.47	0.95	1.19E-01	0.676322362
SHBG	0.85	1.05	0.68	1.19E-01	0.676322362
Elastase	1.15	1.37	0.96	1.20E-01	0.676322362
Carbonic anhydrase I	1.15	1.37	0.96	1.20E-01	0.676322362
AGR2	1.15	1.38	0.96	1.21E-01	0.676322362
M2-PK	1.16	1.39	0.96	1.21E-01	0.676322362
NRX3B	0.87	1.04	0.72	1.23E-01	0.676322362
Mn SOD	0.86	1.05	0.7	1.23E-01	0.676322362
SSRP1	0.87	1.04	0.72	1.24E-01	0.676322362
Flt-3	1.16	1.39	0.96	1.25E-01	0.676322362
PACAP-38	1.14	1.35	0.96	1.25E-01	0.676322362
OX2G	0.87	1.04	0.73	1.25E-01	0.676322362
cGMP-stimulated PDE	1.14	1.36	0.96	1.25E-01	0.676322362
PAFAH beta subunit	1.15	1.38	0.96	1.26E-01	0.676322362
CYTN	0.87	1.05	0.72	1.26E-01	0.676322362
ENA-78	1.16	1.41	0.95	1.28E-01	0.676322362
tau	1.15	1.37	0.96	1.28E-01	0.676322362
TGF-b R III	0.87	1.05	0.72	1.29E-01	0.676322362
Sialoadhesin	0.87	1.05	0.72	1.30E-01	0.676322362
IL-17B	0.86	1.05	0.7	1.30E-01	0.676322362
BPI	1.13	1.33	0.96	1.30E-01	0.676322362
CATC	0.85	1.05	0.69	1.30E-01	0.676322362
Cathepsin G	1.15	1.37	0.96	1.31E-01	0.676322362
PF-4	1.16	1.41	0.95	1.31E-01	0.676322362
IGF-I sR	0.88	1.04	0.73	1.32E-01	0.676322362
ARMEL	0.88	1.04	0.74	1.32E-01	0.676322362
CNTFR alpha	0.87	1.05	0.73	1.33E-01	0.676322362
Ephrin-A5	0.87	1.05	0.73	1.33E-01	0.676322362
DRAK2	1.14	1.35	0.96	1.35E-01	0.682383366
KYNU	1.15	1.39	0.95	1.36E-01	0.682383366
CCL28	0.87	1.05	0.71	1.36E-01	0.682383366
NCAM-120	0.87	1.05	0.72	1.40E-01	0.69712657
C6	0.86	1.05	0.71	1.42E-01	0.698176406
FGF-16	1.15	1.4	0.95	1.42E-01	0.698176406
annexin VI	1.15	1.39	0.95	1.42E-01	0.698176406
IFN-g	1.15	1.38	0.95	1.44E-01	0.698176406
Rb	1.14	1.35	0.95	1.45E-01	0.698176406
UFC1	1.14	1.37	0.95	1.45E-01	0.698176406
CTGF	1.16	1.41	0.95	1.46E-01	0.698176406
FABPE	1.15	1.39	0.95	1.46E-01	0.698176406
Tropomyosin 1 alpha chain	0.88	1.05	0.74	1.46E-01	0.698176406
Angiopoietin-2	1.15	1.39	0.95	1.47E-01	0.698176406
IL-5	1.14	1.36	0.95	1.47E-01	0.698176406
ACE2	1.15	1.38	0.95	1.48E-01	0.698176406
SHC1	1.15	1.41	0.95	1.49E-01	0.698176406
PPase	1.14	1.37	0.95	1.49E-01	0.698176406
TLR4:MD-2 complex	0.88	1.05	0.74	1.49E-01	0.698176406
ERBB3	0.87	1.06	0.71	1.50E-01	0.701385967
FGF-8A	1.14	1.38	0.95	1.52E-01	0.702069819
GPC2	0.88	1.05	0.74	1.53E-01	0.702069819
Bone proteoglycan II	1.14	1.36	0.95	1.53E-01	0.702069819
PAK6	0.86	1.06	0.69	1.54E-01	0.702069819
MAPK14	1.16	1.42	0.94	1.55E-01	0.702069819
Protein disulfide isomerase A3	1.15	1.39	0.95	1.57E-01	0.702069819
Enterokinase	0.85	1.07	0.67	1.58E-01	0.702069819
Cardiotrophin-1	0.86	1.07	0.7	1.61E-01	0.702069819
BCMA	1.14	1.37	0.95	1.61E-01	0.702069819
RAD51	0.87	1.06	0.71	1.62E-01	0.702069819
EphB6	0.88	1.06	0.73	1.62E-01	0.702069819
IL-17B R	0.88	1.06	0.73	1.62E-01	0.702069819
Kallikrein 11	0.87	1.06	0.72	1.63E-01	0.702069819
NET4	1.13	1.35	0.95	1.64E-01	0.702069819
PSA6	1.14	1.38	0.94	1.64E-01	0.702069819
NMT1	1.14	1.37	0.94	1.65E-01	0.702069819
IL-3 Ra	1.15	1.4	0.94	1.65E-01	0.702069819
CBX5	0.86	1.07	0.69	1.65E-01	0.702069819
GDF2	0.88	1.06	0.73	1.65E-01	0.702069819
ANGL4	1.14	1.39	0.94	1.66E-01	0.702069819
BGN	0.88	1.06	0.73	1.66E-01	0.702069819
HPV E7 Type18	1.15	1.4	0.94	1.68E-01	0.702069819
MAPK2	1.14	1.36	0.94	1.68E-01	0.702069819
TGF-b3	1.15	1.42	0.94	1.68E-01	0.702069819
PKC-B-II	1.14	1.38	0.94	1.69E-01	0.702069819
TPSB2	1.13	1.36	0.94	1.70E-01	0.702069819
AMPK a1b1g1	1.13	1.34	0.95	1.71E-01	0.702069819
IL-18 Ra	1.14	1.37	0.94	1.72E-01	0.702069819
BOC	0.88	1.06	0.73	1.72E-01	0.702069819
B7-2	0.88	1.06	0.74	1.72E-01	0.702069819
MK01	1.14	1.39	0.94	1.73E-01	0.702069819
CAMK2D	1.14	1.38	0.94	1.74E-01	0.702069819
Prothrombin	0.87	1.07	0.71	1.74E-01	0.702069819
CD109	0.88	1.06	0.73	1.74E-01	0.702069819
TNFSF15	1.14	1.39	0.94	1.76E-01	0.702069819
WNT7A	0.89	1.06	0.75	1.76E-01	0.702069819
IgG	1.13	1.35	0.94	1.77E-01	0.702069819
JNK2	0.88	1.06	0.73	1.77E-01	0.702069819
sCD4	1.15	1.4	0.94	1.78E-01	0.702069819
PDE7A	1.13	1.35	0.94	1.78E-01	0.702069819
calreticulin	1.11	1.31	0.95	1.79E-01	0.702069819
HSP 40	1.14	1.39	0.94	1.79E-01	0.702069819
PDE4D	1.12	1.33	0.95	1.80E-01	0.702069819
FCGR1	0.89	1.06	0.74	1.80E-01	0.702069819
TPSG1	0.85	1.08	0.67	1.80E-01	0.702069819
CaMKK alpha	1.13	1.35	0.94	1.80E-01	0.702069819
CHL1	0.89	1.06	0.75	1.80E-01	0.702069819
Apo E2	0.88	1.07	0.73	1.81E-01	0.702069819
BMP-7	0.88	1.06	0.73	1.81E-01	0.702069819
Stress-induced-phosphoprotein 1	1.13	1.35	0.94	1.84E-01	0.709972159
STK16	0.87	1.07	0.71	1.85E-01	0.712451535
IL-2 sRa	1.12	1.32	0.94	1.87E-01	0.71531992
SEPR	0.89	1.06	0.74	1.87E-01	0.71531992
Kallikrein 6	0.88	1.07	0.72	1.88E-01	0.71531992
Troponin I, skeletal, fast twitch	0.88	1.07	0.73	1.91E-01	0.725612836
Laminin	1.14	1.4	0.93	1.93E-01	0.725612836
Haptoglobin, Mixed Type	1.13	1.38	0.93	1.95E-01	0.725612836
BFL1	0.89	1.06	0.75	1.95E-01	0.725612836
Peroxiredoxin-5	0.86	1.08	0.69	1.95E-01	0.725612836
Epo	1.13	1.35	0.94	1.95E-01	0.725612836
calgranulin B	1.12	1.34	0.94	1.96E-01	0.725612836
MMP-17	1.13	1.38	0.93	1.96E-01	0.725612836
Azurocidin	1.13	1.36	0.94	1.96E-01	0.725612836
Lymphotoxin a1/b2	0.88	1.07	0.72	1.98E-01	0.727446055
GV	1.14	1.41	0.93	1.98E-01	0.727446055
RGM-C	0.88	1.07	0.73	1.99E-01	0.728139448
BARK1	1.13	1.37	0.93	2.00E-01	0.728139448
AK1A1	1.13	1.37	0.93	2.00E-01	0.728139448
IL-10	0.88	1.07	0.72	2.01E-01	0.730441447
FCAR	1.12	1.33	0.94	2.04E-01	0.73573594
IgE	0.88	1.07	0.73	2.06E-01	0.737423243
LGMN	1.12	1.35	0.93	2.06E-01	0.737423243
CTAP-III	1.13	1.37	0.93	2.08E-01	0.737423243
CRTAM	1.11	1.32	0.94	2.09E-01	0.737423243
Contactin-5	0.89	1.07	0.73	2.09E-01	0.737423243
GM-CSF	0.89	1.07	0.75	2.10E-01	0.737423243
SP-D	1.12	1.34	0.94	2.10E-01	0.737423243
ING1	1.13	1.38	0.93	2.11E-01	0.737423243
Antithrombin III	0.88	1.08	0.71	2.11E-01	0.737423243
IL-2 sRg	1.13	1.36	0.93	2.11E-01	0.737423243
BAFF Receptor	0.9	1.07	0.75	2.11E-01	0.737423243
TEC	1.12	1.36	0.93	2.12E-01	0.737423243
MCP-1	0.89	1.07	0.74	2.14E-01	0.73743567
GSK-3 alpha/beta	1.12	1.35	0.93	2.14E-01	0.73743567
ANGL3	1.13	1.37	0.93	2.14E-01	0.73743567
gpIIbIIIa	1.12	1.35	0.93	2.16E-01	0.74101937
TNF-b	1.12	1.33	0.93	2.16E-01	0.74101937
P-Cadherin	0.89	1.08	0.73	2.17E-01	0.74236447
kallikrein 5	0.89	1.08	0.73	2.18E-01	0.742510848
PlGF	1.11	1.32	0.94	2.19E-01	0.742510848
SREC-II	1.11	1.33	0.93	2.19E-01	0.742510848
Ephrin-B3	1.13	1.39	0.92	2.21E-01	0.742996666
SLAF6	1.13	1.37	0.93	2.22E-01	0.742996666
PAK3	0.88	1.09	0.71	2.22E-01	0.742996666
PD-L2	0.89	1.08	0.74	2.24E-01	0.742996666
KI2L4	1.11	1.32	0.93	2.25E-01	0.742996666
FGR	0.9	1.07	0.76	2.25E-01	0.742996666
PSME3	1.12	1.34	0.93	2.26E-01	0.742996666
Nectin-like protein 1	1.12	1.35	0.93	2.26E-01	0.742996666
JAK2	0.89	1.08	0.73	2.27E-01	0.742996666
RANTES	1.12	1.34	0.93	2.27E-01	0.742996666
WFKN1	0.89	1.08	0.73	2.27E-01	0.742996666
CAMK1D	0.88	1.08	0.72	2.28E-01	0.742996666
NAP-2	1.12	1.36	0.93	2.28E-01	0.742996666
CD22	1.12	1.36	0.93	2.29E-01	0.742996666
ESAM	0.89	1.08	0.73	2.30E-01	0.74438647
Plasminogen	1.11	1.34	0.93	2.33E-01	0.752720131
Neurotrophin-3	0.9	1.07	0.76	2.36E-01	0.752867289
IL-16	0.9	1.08	0.75	2.36E-01	0.752867289
ARGI1	1.13	1.39	0.92	2.36E-01	0.752867289
EF-1-beta	1.11	1.34	0.93	2.36E-01	0.752867289
STRATIFIN	1.12	1.35	0.93	2.36E-01	0.752867289
RBP	1.11	1.33	0.93	2.38E-01	0.755766488
ARSB	0.9	1.08	0.75	2.39E-01	0.756095697
suPAR	0.9	1.08	0.74	2.41E-01	0.760634171
CNDP1	0.9	1.08	0.74	2.42E-01	0.760634171
sCD163	1.12	1.36	0.92	2.42E-01	0.760634171
eIF-5A-1	1.12	1.35	0.92	2.43E-01	0.760634171
ABL1	0.9	1.08	0.74	2.44E-01	0.761568665
NDP kinase B	1.12	1.36	0.92	2.45E-01	0.762074768
GCP-2	1.11	1.33	0.93	2.45E-01	0.762074768
Catalase	1.12	1.35	0.92	2.47E-01	0.762074768
paraoxonase 1	1.12	1.36	0.92	2.47E-01	0.762074768
ERBB2	1.11	1.33	0.93	2.48E-01	0.762074768
WIF-1	0.9	1.08	0.75	2.49E-01	0.762074768
ST4S6	0.9	1.08	0.75	2.49E-01	0.762074768
PDGF-AA	1.12	1.36	0.92	2.50E-01	0.762074768
b2-Microglobulin	1.14	1.42	0.91	2.50E-01	0.762074768
Trypsin 2	0.9	1.08	0.74	2.51E-01	0.762074768
SE6L2	1.12	1.35	0.92	2.54E-01	0.769805055
CDK8/cyclin C	0.89	1.09	0.74	2.55E-01	0.769805055
p27Kip1	1.11	1.32	0.93	2.56E-01	0.771472366
RTN4	1.11	1.33	0.92	2.57E-01	0.771472366
FAK1	0.9	1.08	0.75	2.57E-01	0.771472366
MO2R1	1.11	1.32	0.93	2.60E-01	0.773279443
ULBP-2	1.1	1.31	0.93	2.61E-01	0.773279443
PKC-A	1.11	1.34	0.92	2.61E-01	0.773279443
RGMA	0.91	1.08	0.76	2.61E-01	0.773279443
PLXC1	0.9	1.09	0.75	2.62E-01	0.773279443
TRY3	0.9	1.09	0.74	2.63E-01	0.773279443
HIV-2 Rev	0.9	1.09	0.74	2.64E-01	0.773279443
CAMK1	1.11	1.34	0.92	2.65E-01	0.773279443
HSP 70	1.11	1.34	0.92	2.66E-01	0.773279443
DLL1	1.1	1.31	0.93	2.66E-01	0.773279443
CAMK2A	1.11	1.35	0.92	2.67E-01	0.773279443
Integrin aVb5	0.91	1.08	0.76	2.67E-01	0.773279443
EphA1	1.11	1.32	0.92	2.67E-01	0.773279443
4-1BB ligand	0.9	1.09	0.74	2.67E-01	0.773279443
BMP RII	1.1	1.32	0.92	2.70E-01	0.774745583
LIMP II	1.11	1.33	0.92	2.70E-01	0.774745583
IL-6	1.1	1.32	0.92	2.70E-01	0.774745583
IL-1 R AcP	0.9	1.09	0.74	2.71E-01	0.774745583
14-3-3	1.12	1.36	0.91	2.71E-01	0.774745583
PIK3CA/PIK3R1	0.9	1.09	0.75	2.74E-01	0.77741681
PDGF-BB	1.11	1.35	0.92	2.75E-01	0.77741681
Lymphotoxin b R	0.9	1.09	0.74	2.75E-01	0.77741681
BMP-14	0.91	1.08	0.76	2.76E-01	0.77741681
CHST6	0.9	1.09	0.75	2.76E-01	0.77741681
Endothelin-converting enzyme 1	1.11	1.35	0.92	2.77E-01	0.778680861
Protein disulfide-isomerase	0.9	1.09	0.75	2.79E-01	0.783206465
TGF-b2	0.9	1.1	0.73	2.81E-01	0.783206465
TAJ	0.9	1.09	0.75	2.82E-01	0.783206465
MAPKAPK3	1.1	1.31	0.92	2.82E-01	0.783206465
Plasmin	1.11	1.36	0.91	2.82E-01	0.783206465
LIF sR	0.91	1.09	0.76	2.83E-01	0.783206465
FSTL3	1.12	1.37	0.91	2.84E-01	0.786311755
SPARCL1	0.91	1.09	0.75	2.88E-01	0.787679778
PPID	1.11	1.34	0.92	2.88E-01	0.787679778
SGTA	1.1	1.32	0.92	2.89E-01	0.787679778
OLR1	1.1	1.33	0.92	2.90E-01	0.787679778
Chymase	1.1	1.33	0.92	2.90E-01	0.787679778
Dtk	0.89	1.11	0.72	2.90E-01	0.787679778
gp130, soluble	0.91	1.09	0.75	2.91E-01	0.787679778
Collectin Kidney 1	0.91	1.09	0.75	2.92E-01	0.787679778
CD23	0.9	1.1	0.74	2.95E-01	0.787679778
Calcineurin B a	1.1	1.32	0.92	2.96E-01	0.787679778
DLL4	0.9	1.1	0.74	2.97E-01	0.787679778
URB	1.11	1.35	0.91	2.97E-01	0.787679778
AMNLS	0.91	1.09	0.75	2.98E-01	0.787679778
TCPTP	1.12	1.38	0.9	2.99E-01	0.787679778
ETHE1	0.91	1.09	0.77	3.00E-01	0.787679778
UNC5H3	0.91	1.1	0.75	3.00E-01	0.787679778
LRIG3	0.91	1.09	0.76	3.01E-01	0.787679778
ERP29	1.1	1.34	0.91	3.01E-01	0.787679778
IGFBP-4	1.1	1.33	0.91	3.01E-01	0.787679778
Gro-b/g	1.1	1.32	0.91	3.02E-01	0.787679778
MK11	0.91	1.09	0.76	3.02E-01	0.787679778
FCG3B	1.09	1.3	0.92	3.03E-01	0.787679778
Apo A-I	0.9	1.1	0.74	3.03E-01	0.787679778
MSP	0.91	1.09	0.76	3.03E-01	0.787679778
contactin-1	0.91	1.1	0.75	3.04E-01	0.787679778
H6ST1	1.12	1.38	0.9	3.04E-01	0.787679778
Fibronectin	1.13	1.42	0.89	3.05E-01	0.787679778
Nidogen	1.1	1.34	0.91	3.06E-01	0.787679778
CD226	0.91	1.09	0.76	3.06E-01	0.787679778
HO-2	1.11	1.35	0.91	3.07E-01	0.787679778
ASAHL	0.91	1.09	0.76	3.07E-01	0.787679778
YES	1.11	1.35	0.91	3.07E-01	0.787679778
Fucosyltransferase 3	1.09	1.31	0.92	3.08E-01	0.787883501
Transferrin	0.9	1.11	0.72	3.10E-01	0.787883501
TIMP-1	0.9	1.1	0.74	3.10E-01	0.787883501
Galectin-3	0.91	1.1	0.75	3.10E-01	0.787883501
FCRL3	0.91	1.1	0.75	3.15E-01	0.795321324
G-CSF	0.91	1.09	0.77	3.15E-01	0.795321324
NKp46	1.09	1.3	0.92	3.16E-01	0.795321324
sTie-1	0.91	1.1	0.74	3.17E-01	0.795321324
RET	1.1	1.32	0.91	3.18E-01	0.795321324
Lymphotoxin a2/b1	0.9	1.11	0.74	3.18E-01	0.795321324
TYK2	1.1	1.34	0.91	3.18E-01	0.795321324
ARI3A	1.1	1.32	0.91	3.19E-01	0.795321324
Granzyme H	0.91	1.11	0.74	3.20E-01	0.797417003
IGFBP-7	0.91	1.1	0.75	3.21E-01	0.797417003
b-Endorphin	0.91	1.1	0.76	3.22E-01	0.798093527
HDAC8	0.91	1.1	0.75	3.24E-01	0.798093527
sICAM-1	1.09	1.31	0.91	3.24E-01	0.798093527
Layilin	0.91	1.11	0.74	3.25E-01	0.798093527
ERK-1	1.1	1.33	0.91	3.26E-01	0.798093527
sLeptin R	1.09	1.29	0.92	3.26E-01	0.798093527
MMP-9	1.1	1.32	0.91	3.28E-01	0.798093527
NLGNX	0.91	1.1	0.75	3.28E-01	0.798093527
Ferritin	1.09	1.29	0.92	3.28E-01	0.798093527
STX1a	0.91	1.11	0.74	3.29E-01	0.798093527
PCSK9	0.91	1.1	0.76	3.29E-01	0.798093527
PERL	0.92	1.1	0.77	3.37E-01	0.810963152
M-CSF R	1.1	1.34	0.9	3.38E-01	0.810963152
K-ras	0.91	1.11	0.74	3.38E-01	0.810963152
IL-1 sR9	0.91	1.1	0.76	3.39E-01	0.810963152
HSP 60	0.91	1.11	0.75	3.40E-01	0.810963152
I-309	0.91	1.11	0.74	3.40E-01	0.810963152
Sonic Hedgehog	0.91	1.11	0.75	3.40E-01	0.810963152
CSF-1	1.09	1.3	0.91	3.41E-01	0.810963152
ARTS1	1.09	1.31	0.91	3.41E-01	0.810963152
CONA1	1.1	1.33	0.9	3.43E-01	0.810963152
Prekallikrein	0.91	1.11	0.75	3.44E-01	0.810963152
Cadherin-2	1.09	1.31	0.91	3.45E-01	0.810963152
Factor H	1.11	1.37	0.89	3.45E-01	0.810963152
Kallikrein 7	0.92	1.1	0.77	3.45E-01	0.810963152
SRCN1	1.09	1.32	0.91	3.47E-01	0.810963152
PPIB	1.09	1.3	0.91	3.47E-01	0.810963152
C4b	0.92	1.1	0.76	3.47E-01	0.810963152
RS7	1.09	1.31	0.91	3.47E-01	0.810963152
C1QBP	0.91	1.11	0.75	3.50E-01	0.814993041
Granzyme B	0.9	1.12	0.73	3.52E-01	0.81760178
SORC2	0.92	1.1	0.78	3.53E-01	0.81760178
Factor D	1.1	1.35	0.9	3.54E-01	0.81760178
CFC1	1.09	1.31	0.91	3.55E-01	0.81760178
Calpain I	1.09	1.33	0.9	3.56E-01	0.81760178
kallikrein 13	1.09	1.32	0.9	3.57E-01	0.81760178
MATN3	1.09	1.32	0.9	3.59E-01	0.81760178
Cystatin C	1.1	1.35	0.89	3.60E-01	0.81760178
Macrophage mannose receptor	1.09	1.3	0.91	3.61E-01	0.81760178
TNFSF18	0.91	1.12	0.74	3.61E-01	0.81760178
XTP3A	0.92	1.1	0.77	3.62E-01	0.81760178
Cytochrome P450 3A4	0.91	1.11	0.75	3.63E-01	0.81760178
sICAM-3	0.92	1.11	0.76	3.63E-01	0.81760178
MICA	1.08	1.27	0.91	3.65E-01	0.81760178
Angiotensinogen	1.09	1.33	0.9	3.65E-01	0.81760178
Hat1	1.09	1.32	0.9	3.65E-01	0.81760178
SBDS	1.09	1.32	0.9	3.65E-01	0.81760178
PDE3A	1.08	1.29	0.91	3.68E-01	0.81760178
GPC5	0.92	1.11	0.77	3.70E-01	0.81760178
DR6	0.92	1.11	0.77	3.70E-01	0.81760178
Gelsolin	0.92	1.11	0.76	3.70E-01	0.81760178
MIS	0.92	1.11	0.76	3.71E-01	0.81760178
PKB a/b/g	1.09	1.32	0.9	3.71E-01	0.81760178
HIPK3	0.92	1.11	0.77	3.71E-01	0.81760178
NXPH1	0.92	1.12	0.75	3.72E-01	0.81760178
NKp30	1.09	1.3	0.9	3.73E-01	0.81760178
ICOS	0.92	1.11	0.77	3.73E-01	0.81760178
GP1BA	0.92	1.11	0.76	3.74E-01	0.81760178
MCP-2	0.92	1.12	0.75	3.75E-01	0.81760178
KREM2	1.08	1.3	0.9	3.76E-01	0.81760178
BTK	1.09	1.32	0.9	3.77E-01	0.81760178
discoidin domain receptor 1	1.08	1.3	0.9	3.77E-01	0.81760178
HCK	0.92	1.11	0.76	3.77E-01	0.81760178
TS	1.08	1.28	0.91	3.78E-01	0.81760178
IL-13	1.08	1.29	0.91	3.78E-01	0.81760178
HGF	1.09	1.35	0.89	3.78E-01	0.81760178
TSH	0.93	1.1	0.79	3.78E-01	0.81760178
b-NGF	0.92	1.11	0.76	3.79E-01	0.81760178
ARP19	1.08	1.3	0.9	3.79E-01	0.81760178
TF	0.92	1.11	0.77	3.80E-01	0.817827836
IL-1F7	0.92	1.12	0.75	3.82E-01	0.817827836
SLAF7	1.09	1.31	0.9	3.82E-01	0.817827836
Fibrinogen	0.91	1.12	0.75	3.82E-01	0.817827836
LIN7B	1.09	1.34	0.89	3.83E-01	0.818014933
sICAM-5	0.92	1.11	0.77	3.84E-01	0.818014933
Apo E3	0.92	1.11	0.76	3.85E-01	0.818857995
Calpastatin	0.92	1.12	0.75	3.86E-01	0.819273082
IL-17E	1.09	1.32	0.9	3.87E-01	0.82020362
SMAC	0.92	1.11	0.76	3.88E-01	0.82020362
amyloid precursor protein	1.09	1.32	0.89	3.88E-01	0.820640699
GREM1	1.08	1.29	0.9	3.90E-01	0.821835193
GPVI	1.09	1.31	0.9	3.91E-01	0.821835193
OMD	0.92	1.11	0.77	3.92E-01	0.824058065
MIP-5	0.92	1.12	0.76	3.95E-01	0.828125398
TNF sR-II	1.08	1.3	0.9	3.97E-01	0.831357354
GP114	1.09	1.33	0.89	3.98E-01	0.831357354
bFGF-R	0.92	1.12	0.76	4.01E-01	0.833972977
FST	1.09	1.32	0.89	4.01E-01	0.833972977
HMG-1	1.08	1.3	0.9	4.02E-01	0.834418491
Tropomyosin 2	0.91	1.13	0.74	4.03E-01	0.835717971
40S ribosomal protein SA	0.92	1.12	0.75	4.05E-01	0.835887271
IL-17F	0.92	1.13	0.75	4.05E-01	0.835887271
HB-EGF	0.92	1.12	0.76	4.06E-01	0.835887271
CRIS3	0.92	1.12	0.76	4.06E-01	0.835887271
KIRR3	0.92	1.13	0.74	4.08E-01	0.835887271
Coagulation Factor Xa	0.92	1.12	0.75	4.08E-01	0.835887271
GOT1	1.09	1.32	0.89	4.08E-01	0.835887271
PDE11	0.93	1.11	0.77	4.09E-01	0.836172092
Cathepsin H	1.09	1.34	0.88	4.13E-01	0.838901265
b-ECGF	1.08	1.3	0.9	4.13E-01	0.838901265
RSPO2	1.08	1.3	0.89	4.14E-01	0.838901265
IL-8	1.09	1.35	0.88	4.15E-01	0.838901265
Sorting nexin 4	1.08	1.32	0.89	4.17E-01	0.838901265
FETUB	1.08	1.32	0.89	4.18E-01	0.838901265
MAPK5	1.08	1.29	0.9	4.18E-01	0.838901265
CNTN2	0.93	1.11	0.79	4.19E-01	0.838901265
CRDL1	0.92	1.13	0.75	4.19E-01	0.838901265
HNRPQ	1.08	1.32	0.89	4.19E-01	0.838901265
ER	1.08	1.31	0.89	4.19E-01	0.838901265
PPIE	1.08	1.3	0.9	4.20E-01	0.838901265
NKp44	0.92	1.13	0.75	4.21E-01	0.838901265
DERM	1.09	1.33	0.89	4.21E-01	0.838901265
HMGR	0.93	1.12	0.77	4.22E-01	0.838901265
IL-17 RC	0.93	1.12	0.78	4.25E-01	0.843020598
Cyclophilin F	1.08	1.32	0.89	4.25E-01	0.843020598
PDK1	0.93	1.11	0.79	4.28E-01	0.846431105
Lactoferrin	1.08	1.29	0.9	4.28E-01	0.846431105
LAG-3	0.93	1.12	0.77	4.33E-01	0.848821058
Apo E	0.93	1.12	0.77	4.33E-01	0.848821058
Survivin	1.09	1.34	0.88	4.33E-01	0.848821058
ATS13	0.93	1.12	0.78	4.34E-01	0.848821058
LCMT1	0.93	1.11	0.78	4.34E-01	0.848821058
IL-10 Rb	1.08	1.32	0.89	4.35E-01	0.848821058
Carbonic Anhydrase IV	0.92	1.13	0.75	4.35E-01	0.848821058
cIAP-2	0.93	1.12	0.78	4.36E-01	0.848821058
transcription factor MLR1, isoform CRA_b	0.92	1.13	0.75	4.36E-01	0.848821058
NovH	0.92	1.13	0.75	4.39E-01	0.849632695
PESC	0.93	1.13	0.76	4.39E-01	0.849632695
NRX1B	0.93	1.12	0.77	4.39E-01	0.849632695
Chitotriosidase-1	1.08	1.31	0.89	4.40E-01	0.849632695
Arylsulfatase A	1.08	1.3	0.89	4.42E-01	0.851821612
Nr-CAM	0.93	1.12	0.78	4.45E-01	0.852399626
SAP	1.09	1.35	0.87	4.45E-01	0.852399626
carbonic anhydrase II	0.94	1.11	0.78	4.45E-01	0.852399626
IL-23 R	0.94	1.11	0.79	4.46E-01	0.852399626
Glucocorticoid receptor	1.07	1.28	0.89	4.46E-01	0.852399626
Alkaline phosphatase, bone	1.07	1.29	0.89	4.47E-01	0.852832967
ROBO3	0.93	1.12	0.77	4.48E-01	0.852832967
PIGR	0.93	1.12	0.77	4.49E-01	0.852832967
Protein S	0.93	1.13	0.76	4.49E-01	0.852832967
SIRT2	0.93	1.13	0.76	4.50E-01	0.853922746
MMP-1	1.07	1.3	0.89	4.54E-01	0.855518138
IFN-lambda 2	1.07	1.3	0.89	4.54E-01	0.855518138
LRRT1	0.93	1.13	0.76	4.55E-01	0.855518138
PCNA	0.93	1.14	0.75	4.56E-01	0.855518138
EPHAA	0.93	1.13	0.77	4.57E-01	0.855518138
RELT	0.93	1.13	0.76	4.58E-01	0.855518138
RASA1	0.92	1.15	0.74	4.58E-01	0.855518138
Moesin	1.07	1.29	0.89	4.59E-01	0.855518138
TIG2	1.08	1.33	0.88	4.59E-01	0.855518138
SREC-I	0.93	1.12	0.78	4.60E-01	0.855518138
MBD4	1.07	1.3	0.89	4.61E-01	0.855518138
PDGF Rb	0.94	1.12	0.79	4.63E-01	0.855518138
ALK-1	0.93	1.13	0.77	4.64E-01	0.855518138
4EBP2	0.93	1.13	0.77	4.65E-01	0.855518138
HPV E7 Type 16	0.93	1.14	0.76	4.66E-01	0.855518138
IGFBP-2	0.93	1.13	0.77	4.68E-01	0.855518138
CD36 ANTIGEN	1.07	1.29	0.89	4.68E-01	0.855518138
ENTP3	1.07	1.3	0.88	4.68E-01	0.855518138
PDE9A	0.94	1.12	0.78	4.69E-01	0.855518138
TWEAKR	0.93	1.13	0.77	4.69E-01	0.855518138
IL-20	0.93	1.14	0.76	4.71E-01	0.855518138
HPG-	1.07	1.3	0.88	4.73E-01	0.855518138
Endocan	0.93	1.13	0.77	4.73E-01	0.855518138
Endostatin	0.94	1.13	0.78	4.74E-01	0.855518138
Glutathione S-transferase Pi	1.07	1.3	0.88	4.75E-01	0.855518138
VEGF121	1.07	1.28	0.89	4.76E-01	0.855518138
GPNMB	0.94	1.13	0.78	4.76E-01	0.855518138
Apo E4	0.94	1.13	0.77	4.77E-01	0.855518138
VEGF	1.07	1.29	0.88	4.77E-01	0.855518138
C5	1.07	1.3	0.88	4.77E-01	0.855518138
KIF23	1.06	1.27	0.89	4.77E-01	0.855518138
Lymphotactin	1.07	1.29	0.89	4.78E-01	0.855518138
Tenascin	0.94	1.12	0.79	4.78E-01	0.855518138
DAN	0.93	1.14	0.76	4.79E-01	0.855518138
CDK2/cyclin A	1.07	1.29	0.88	4.80E-01	0.855518138
STAB2	0.93	1.14	0.77	4.81E-01	0.855518138
AIF1	0.93	1.14	0.76	4.81E-01	0.855518138
CSK	1.07	1.3	0.88	4.81E-01	0.855518138
Carbonic anhydrase 6	0.93	1.14	0.76	4.82E-01	0.855518138
sE-Selectin	1.07	1.28	0.89	4.82E-01	0.855518138
Integrin a1b1	1.07	1.32	0.88	4.83E-01	0.855518138
FGF-19	0.94	1.12	0.79	4.83E-01	0.855518138
WISP-1	0.94	1.13	0.77	4.86E-01	0.858327208
ASGR1	0.93	1.14	0.77	4.88E-01	0.858327208
PSME1	0.94	1.13	0.77	4.89E-01	0.858327208
DAF	0.93	1.14	0.77	4.89E-01	0.858327208
MCP-3	0.94	1.13	0.78	4.89E-01	0.858327208
IMB1	1.07	1.29	0.88	4.91E-01	0.858327208
CRK	1.07	1.3	0.88	4.92E-01	0.858327208
FN1.3	1.08	1.33	0.87	4.92E-01	0.858327208
ENPP7	0.94	1.13	0.78	4.92E-01	0.858327208
PTH	0.94	1.13	0.78	4.93E-01	0.858327208
UFM1	1.07	1.29	0.88	4.93E-01	0.858327208
PSA2	0.93	1.14	0.77	4.94E-01	0.859366559
ECM1	0.93	1.14	0.76	4.95E-01	0.859504314
IL-19	0.94	1.13	0.78	4.97E-01	0.861618093
SPHK2	0.94	1.13	0.77	4.99E-01	0.863762791
Histone H1.2	1.07	1.29	0.88	5.02E-01	0.867280023
CDK5/p35	0.93	1.15	0.76	5.03E-01	0.867345022
Phosphoglycerate mutase 1	0.92	1.18	0.71	5.04E-01	0.867794949
PK3CG	0.93	1.15	0.76	5.06E-01	0.868800299
MIA	0.94	1.14	0.76	5.06E-01	0.868800299
IL-22	1.07	1.29	0.88	5.08E-01	0.869795138
PCI	0.94	1.14	0.77	5.08E-01	0.869795138
DC-SIGNR	0.93	1.15	0.76	5.10E-01	0.871512336
SIG14	1.06	1.28	0.88	5.11E-01	0.871512336
DR3	0.94	1.13	0.79	5.13E-01	0.871512336
IL-17 sR	1.06	1.28	0.88	5.13E-01	0.871512336
TWEAK	0.94	1.14	0.78	5.15E-01	0.871512336
ADAM 9	0.94	1.13	0.78	5.16E-01	0.871512336
PGP9.5	0.94	1.13	0.79	5.16E-01	0.871512336
NACA	1.06	1.28	0.88	5.17E-01	0.871512336
PSA	0.93	1.16	0.75	5.17E-01	0.871512336
IL-1a	1.06	1.25	0.89	5.18E-01	0.871512336
NID2	1.06	1.27	0.88	5.18E-01	0.871512336
Renin	1.06	1.27	0.89	5.18E-01	0.871512336
SARP-2	1.06	1.29	0.88	5.19E-01	0.871512336
IL24	0.94	1.15	0.77	5.21E-01	0.87239214
ENTP5	0.94	1.14	0.78	5.22E-01	0.873839164
Sphingosine kinase 1	1.06	1.28	0.88	5.23E-01	0.873839164
Activin RIB	0.94	1.14	0.78	5.27E-01	0.877426311
Carbonic anhydrase 9	0.95	1.13	0.79	5.28E-01	0.877426311
DnaJ homolog	1.06	1.29	0.87	5.29E-01	0.877426311
Chk2	0.94	1.14	0.78	5.30E-01	0.877426311
PDPK1	1.06	1.29	0.88	5.31E-01	0.877426311
ERAB	1.06	1.29	0.87	5.31E-01	0.877426311
TIMP-3	1.06	1.28	0.88	5.32E-01	0.877426311
CD39	0.94	1.14	0.78	5.32E-01	0.877426311
Aurora kinase A	1.06	1.26	0.88	5.33E-01	0.877426311
IFN-g R1	0.94	1.14	0.78	5.34E-01	0.877426311
IL-4 sR	1.06	1.27	0.88	5.35E-01	0.877426311
CLC4K	0.94	1.15	0.77	5.37E-01	0.877426311
RAP	1.05	1.25	0.89	5.37E-01	0.877426311
LDH-H 1	1.06	1.3	0.87	5.38E-01	0.877426311
FGF-6	0.95	1.13	0.79	5.38E-01	0.877426311
Thyroglobulin	0.94	1.14	0.79	5.39E-01	0.877426311
B7-H2	1.06	1.28	0.88	5.40E-01	0.877426311
LAG-1	1.06	1.3	0.87	5.42E-01	0.877426311
TNR4	1.06	1.27	0.88	5.43E-01	0.877426311
KPCT	1.06	1.28	0.88	5.43E-01	0.877426311
Ubiquitin	1.06	1.3	0.87	5.43E-01	0.877426311
Neurotrophin-5	0.94	1.14	0.78	5.44E-01	0.877426311
JAG2	0.95	1.14	0.79	5.44E-01	0.877426311
ANP	1.06	1.29	0.87	5.44E-01	0.877426311
CD48	1.06	1.26	0.88	5.45E-01	0.877426311
GIIE	0.94	1.15	0.77	5.45E-01	0.877477983
Stanniocalcin-1	0.94	1.14	0.78	5.46E-01	0.877502348
Galectin-4	1.06	1.29	0.87	5.47E-01	0.877502348
C8	0.94	1.14	0.78	5.49E-01	0.879277624
3HIDH	0.94	1.17	0.75	5.52E-01	0.883667897
Coagulation Factor V	1.06	1.27	0.88	5.54E-01	0.883667897
EP15R	1.06	1.27	0.88	5.54E-01	0.883667897
JAG1	0.95	1.13	0.79	5.55E-01	0.883943668
IL-17D	1.06	1.28	0.87	5.57E-01	0.885938812
NAGK	1.06	1.27	0.88	5.59E-01	0.887580389
NANOG	0.95	1.14	0.79	5.60E-01	0.887580389
ROR1	0.94	1.15	0.78	5.60E-01	0.887580389
MSP R	0.94	1.17	0.76	5.62E-01	0.887580389
HTRA2	0.95	1.15	0.78	5.62E-01	0.887580389
Insulin	0.95	1.14	0.79	5.63E-01	0.888332223
RANK	1.05	1.24	0.89	5.67E-01	0.889156482
Cathepsin B	1.05	1.26	0.88	5.67E-01	0.889156482
LYNB	1.06	1.28	0.87	5.68E-01	0.889156482
GITR	1.05	1.25	0.88	5.69E-01	0.889156482
MEK1	0.94	1.16	0.77	5.69E-01	0.889156482
Cystatin M	1.06	1.31	0.86	5.70E-01	0.889156482
CK-MB	1.06	1.31	0.86	5.70E-01	0.889156482
Artemin	0.95	1.15	0.78	5.70E-01	0.889156482
LKHA4	0.95	1.15	0.77	5.73E-01	0.889797796
PECAM-1	0.95	1.15	0.78	5.73E-01	0.889797796
DBNL	0.95	1.15	0.78	5.74E-01	0.889797796
BMP-1	1.06	1.3	0.86	5.77E-01	0.889797796
Galectin-8	0.95	1.14	0.79	5.79E-01	0.889797796
NKG2D	1.05	1.26	0.88	5.79E-01	0.889797796
ILT-4	0.95	1.14	0.79	5.80E-01	0.889797796
Aggrecan	0.95	1.15	0.79	5.80E-01	0.889797796
Galectin-2	0.95	1.15	0.78	5.81E-01	0.889797796
BGH3	0.94	1.16	0.77	5.81E-01	0.889797796
Cathepsin V	0.95	1.16	0.78	5.82E-01	0.889797796
EDAR	1.05	1.27	0.87	5.82E-01	0.889797796
GFRa-3	1.05	1.28	0.87	5.85E-01	0.889797796
PAFAH	0.95	1.16	0.78	5.85E-01	0.889797796
FGF7	1.05	1.27	0.87	5.85E-01	0.889797796
Angiopoietin-1	1.05	1.28	0.87	5.87E-01	0.889797796
AIP	0.95	1.15	0.79	5.88E-01	0.889797796
Proteinase-3	0.95	1.13	0.8	5.89E-01	0.889797796
Glucagon	0.95	1.14	0.8	5.89E-01	0.889797796
SHP-2	1.06	1.29	0.86	5.92E-01	0.889797796
NCK1	0.95	1.14	0.8	5.93E-01	0.889797796
Nogo Receptor	1.05	1.27	0.87	5.93E-01	0.889797796
Mammaglobin 2	0.95	1.14	0.79	5.94E-01	0.889797796
FGF-17	0.95	1.16	0.78	5.94E-01	0.889797796
LSAMP	0.94	1.17	0.76	5.94E-01	0.889797796
Siglec-9	1.05	1.24	0.88	5.94E-01	0.889797796
Cofilin-1	1.05	1.28	0.87	5.95E-01	0.889797796
GDF-9	1.05	1.26	0.87	5.95E-01	0.889797796
FGF-12	1.06	1.3	0.86	5.95E-01	0.889797796
OBCAM	1.05	1.29	0.86	5.95E-01	0.889797796
IL-18 Rb	1.05	1.26	0.87	5.95E-01	0.889797796
vWF	1.05	1.29	0.86	5.96E-01	0.889797796
RBM39	1.05	1.27	0.87	5.96E-01	0.889797796
MIP-3a	0.95	1.15	0.78	6.00E-01	0.893744265
MATK	0.95	1.14	0.79	6.01E-01	0.893744265
Gro-a	1.05	1.27	0.87	6.05E-01	0.899079165
PCSK7	0.95	1.15	0.79	6.06E-01	0.899079165
annexin II	0.95	1.15	0.79	6.07E-01	0.899079165
CLC1B	1.05	1.26	0.87	6.08E-01	0.900659225
CNTF	1.05	1.28	0.86	6.13E-01	0.905867762
CDON	0.95	1.16	0.78	6.14E-01	0.906984933
CHST2	0.95	1.15	0.79	6.19E-01	0.911119062
MMP-13	0.96	1.15	0.8	6.19E-01	0.911119062
CKAP2	0.96	1.15	0.79	6.20E-01	0.911590922
RS3	1.05	1.26	0.87	6.21E-01	0.911590922
Factor B	1.05	1.3	0.85	6.21E-01	0.911590922
Ficolin-3	0.95	1.16	0.79	6.24E-01	0.912841874
CO8A1	1.05	1.26	0.87	6.25E-01	0.912841874
GDF-11	0.95	1.17	0.78	6.25E-01	0.912841874
CD30	1.05	1.29	0.86	6.26E-01	0.913134613
kallikrein 14	1.05	1.26	0.87	6.27E-01	0.913231295
GSTA3	1.04	1.23	0.88	6.28E-01	0.913231295
HCC-4	1.05	1.27	0.86	6.30E-01	0.913231295
BNP-32	1.05	1.27	0.86	6.30E-01	0.913231295
FGFR-2	1.05	1.26	0.87	6.31E-01	0.913231295
ASAH2	1.05	1.27	0.86	6.31E-01	0.913231295
Myeloperoxidase	1.04	1.24	0.87	6.32E-01	0.913231295
FGF23	1.04	1.24	0.88	6.32E-01	0.913231295
ASM3A	0.96	1.14	0.81	6.35E-01	0.914158686
NOTC2	1.04	1.25	0.87	6.35E-01	0.914158686
IR	0.96	1.13	0.81	6.35E-01	0.914158686
Vasoactive Intestinal Peptide	1.04	1.26	0.87	6.37E-01	0.914158686
BCL2-like 1 protein	0.95	1.16	0.78	6.37E-01	0.914158686
EDA	0.96	1.16	0.79	6.40E-01	0.914158686
CD27	1.04	1.25	0.87	6.41E-01	0.914158686
FUT5	1.04	1.24	0.87	6.41E-01	0.914158686
KI3S1	1.04	1.24	0.87	6.41E-01	0.914158686
ART	0.96	1.16	0.78	6.42E-01	0.914158686
6Ckine	0.96	1.15	0.8	6.42E-01	0.914158686
CK-BB	0.96	1.16	0.79	6.43E-01	0.914170767
OSM	0.96	1.16	0.78	6.43E-01	0.914170767
CAMK2B	1.04	1.26	0.87	6.44E-01	0.914416445
Caspase-10	0.96	1.16	0.79	6.46E-01	0.915719033
PSMA	0.96	1.16	0.79	6.48E-01	0.915719033
PAK7	1.05	1.28	0.86	6.49E-01	0.915719033
pTEN	1.04	1.24	0.87	6.51E-01	0.915719033
MIP-3b	0.96	1.14	0.81	6.52E-01	0.915719033
Myoglobin	0.95	1.18	0.77	6.53E-01	0.915719033
SPINT2	0.96	1.15	0.8	6.54E-01	0.915719033
TNF sR-I	1.04	1.25	0.87	6.55E-01	0.915719033
FGFR-3	0.96	1.15	0.81	6.55E-01	0.915719033
TrkA	0.96	1.16	0.79	6.56E-01	0.915719033
ULBP-3	1.04	1.25	0.87	6.56E-01	0.915719033
EPO-R	0.96	1.16	0.8	6.56E-01	0.915719033
Growth hormone receptor	1.05	1.3	0.85	6.57E-01	0.915719033
KI3L2	0.96	1.14	0.81	6.57E-01	0.915719033
Elafin	0.96	1.15	0.8	6.58E-01	0.915719033
Coagulation Factor X	0.96	1.16	0.79	6.58E-01	0.915719033
TBP	1.04	1.27	0.86	6.61E-01	0.918383925
IL-7 Ra	0.96	1.16	0.79	6.65E-01	0.921092891
Clusterin	0.96	1.18	0.78	6.66E-01	0.921092891
Siglec-7	1.04	1.27	0.86	6.66E-01	0.921092891
PUR8	1.04	1.26	0.86	6.67E-01	0.921092891
METAP1	1.04	1.27	0.86	6.67E-01	0.921092891
sL-Selectin	0.96	1.15	0.81	6.69E-01	0.921092891
PRKACA	0.96	1.16	0.79	6.70E-01	0.921092891
BDNF	1.04	1.28	0.85	6.71E-01	0.921092891
granzyme A	0.96	1.15	0.81	6.73E-01	0.921092891
FSH	1.05	1.35	0.82	6.73E-01	0.921092891
hnRNP K	0.97	1.14	0.81	6.75E-01	0.921092891
Angiogenin	1.04	1.29	0.85	6.75E-01	0.921092891
BMX	1.04	1.26	0.86	6.75E-01	0.921092891
PBEF	1.04	1.26	0.86	6.76E-01	0.921092891
MMP-2	0.96	1.16	0.8	6.77E-01	0.921092891
TGF-b R II	0.97	1.14	0.82	6.77E-01	0.921092891
SH21A	1.04	1.23	0.87	6.78E-01	0.921092891
CDC37	1.04	1.27	0.86	6.79E-01	0.921092891
Epithelial cell kinase	0.96	1.15	0.81	6.79E-01	0.921092891
CBPE	0.96	1.16	0.8	6.79E-01	0.921092891
MPIF-1	1.04	1.26	0.86	6.81E-01	0.922328222
ADAMTS-5	0.96	1.18	0.78	6.85E-01	0.922786007
TrkB	1.04	1.25	0.86	6.85E-01	0.922786007
IMDH1	1.04	1.26	0.86	6.87E-01	0.922786007
XPNPEP1	1.04	1.27	0.85	6.87E-01	0.922786007
a2-Macroglobulin	0.96	1.17	0.79	6.87E-01	0.922786007
CTLA-4	1.04	1.25	0.86	6.87E-01	0.922786007
IgD	0.96	1.16	0.8	6.88E-01	0.922786007
IgM	0.96	1.16	0.8	6.89E-01	0.922786007
IL-7	0.96	1.17	0.79	6.91E-01	0.922786007
PRL	0.96	1.17	0.79	6.92E-01	0.922786007
GX	1.04	1.27	0.85	6.93E-01	0.922786007
CD5L	0.96	1.16	0.8	6.93E-01	0.922786007
BMP10	0.96	1.16	0.8	6.94E-01	0.922786007
Ck-b-8-1	1.04	1.25	0.86	6.96E-01	0.922786007
IGFBP-3	0.96	1.17	0.8	6.96E-01	0.922786007
LD78-beta	1.04	1.26	0.86	6.97E-01	0.922786007
Calcineurin	1.04	1.24	0.86	6.97E-01	0.922786007
a1-Antitrypsin	0.96	1.16	0.8	6.97E-01	0.922786007
BST1	1.04	1.24	0.86	6.98E-01	0.922786007
BRF-1	0.97	1.15	0.81	6.98E-01	0.922786007
Prolactin Receptor	1.04	1.24	0.86	6.99E-01	0.922786007
Glypican 3	0.96	1.17	0.8	7.00E-01	0.922786007
HGFA	1.04	1.25	0.86	7.00E-01	0.922786007
CSK21	0.96	1.17	0.8	7.03E-01	0.925221883
IFN-lambda 1	1.04	1.27	0.85	7.04E-01	0.925221883
Caspase-2	0.97	1.16	0.8	7.05E-01	0.925221883
IL-1 R4	1.04	1.28	0.85	7.06E-01	0.925907527
Somatostatin-28	1.04	1.25	0.86	7.08E-01	0.927302642
PGCB	0.96	1.18	0.79	7.09E-01	0.927302642
ILT-2	1.03	1.23	0.87	7.10E-01	0.927385116
PLCG1	0.96	1.19	0.78	7.11E-01	0.927385116
OX40 Ligand	0.97	1.17	0.8	7.11E-01	0.927385116
FGF9	0.97	1.17	0.8	7.12E-01	0.927385116
IF4A3	1.03	1.25	0.86	7.15E-01	0.930673113
Hemoglobin	1.04	1.31	0.83	7.17E-01	0.930673113
BAFF	1.03	1.25	0.86	7.17E-01	0.930673113
RPS6KA3	1.04	1.25	0.85	7.18E-01	0.931321143
Lamin-B1	0.97	1.18	0.79	7.20E-01	0.932269744
TACI	1.04	1.26	0.85	7.22E-01	0.934018275
BLC	0.97	1.16	0.81	7.25E-01	0.93531603
Soggy-1	1.03	1.23	0.86	7.25E-01	0.93531603
Cystatin-S	1.03	1.23	0.86	7.26E-01	0.936490237
C3adesArg	0.97	1.18	0.79	7.29E-01	0.938667115
PARK7	0.97	1.17	0.8	7.30E-01	0.938929104
Thymidine kinase	0.97	1.18	0.79	7.32E-01	0.939296798
IL-22BP	0.97	1.16	0.81	7.32E-01	0.939296798
Marapsin	0.97	1.16	0.81	7.35E-01	0.940427387
4-1BB	0.97	1.17	0.8	7.36E-01	0.940427387
PTP-1C	0.97	1.18	0.8	7.36E-01	0.940427387
HRG	1.03	1.24	0.86	7.36E-01	0.940427387
Hemopexin	1.03	1.23	0.86	7.38E-01	0.940427387
FCN2	0.97	1.17	0.8	7.38E-01	0.940427387
FAM107B	1.03	1.25	0.85	7.40E-01	0.942708442
EPI	0.97	1.16	0.81	7.43E-01	0.942804774
MASP3	1.03	1.23	0.86	7.44E-01	0.942804774
Properdin	1.03	1.27	0.84	7.45E-01	0.942804774
resistin	0.97	1.17	0.81	7.46E-01	0.942804774
IL-11	1.03	1.25	0.85	7.46E-01	0.942804774
NADPH-P450 Oxidoreductase	1.03	1.26	0.85	7.47E-01	0.942804774
BSSP4	0.97	1.19	0.79	7.47E-01	0.942804774
FGFR4	0.97	1.16	0.82	7.48E-01	0.942804774
HCC-1	1.03	1.25	0.85	7.48E-01	0.942804774
VCAM-1	1.03	1.26	0.85	7.50E-01	0.94405468
Carbonic anhydrase VII	1.03	1.23	0.86	7.52E-01	0.946142841
CTACK	0.97	1.19	0.79	7.55E-01	0.947369306
Cadherin-5	0.97	1.16	0.82	7.55E-01	0.947369306
SET	1.03	1.24	0.85	7.56E-01	0.947369306
GNS	1.03	1.22	0.86	7.57E-01	0.947369306
Troponin I	1.03	1.24	0.85	7.60E-01	0.947539578
IP-10	1.03	1.26	0.84	7.61E-01	0.947539578
ADAM12	0.97	1.18	0.8	7.61E-01	0.947539578
IL-17	1.03	1.23	0.86	7.65E-01	0.947539578
MDM2	0.97	1.2	0.78	7.65E-01	0.947539578
C7	0.97	1.18	0.8	7.66E-01	0.947539578
FGF-5	1.03	1.24	0.85	7.66E-01	0.947539578
Cathepsin S	0.97	1.16	0.82	7.66E-01	0.947539578
G-CSF-R	0.97	1.18	0.8	7.67E-01	0.947539578
NPS-PLA2	0.97	1.2	0.79	7.69E-01	0.947539578
TBK1	0.97	1.17	0.81	7.70E-01	0.947539578
AN32B	0.97	1.16	0.82	7.70E-01	0.947539578
CD40 ligand, soluble	1.03	1.25	0.85	7.70E-01	0.947539578
Granulysin	0.97	1.17	0.81	7.70E-01	0.947539578
TCCR	1.03	1.23	0.85	7.71E-01	0.947539578
Adiponectin	0.97	1.18	0.8	7.71E-01	0.947539578
IGFBP-6	0.97	1.2	0.79	7.74E-01	0.947539578
FGF-20	0.97	1.17	0.81	7.74E-01	0.947539578
Mesothelin	0.97	1.18	0.8	7.76E-01	0.947539578
IL-13 Ra1	1.03	1.25	0.85	7.76E-01	0.947539578
ACTH	1.03	1.23	0.86	7.76E-01	0.947539578
PKC-D	1.03	1.24	0.85	7.76E-01	0.947539578
Cadherin-6	1.02	1.21	0.87	7.77E-01	0.947539578
PTP-1B	1.03	1.26	0.84	7.77E-01	0.947539578
BMPR1A	0.97	1.17	0.81	7.79E-01	0.948082464
dopa decarboxylase	0.97	1.17	0.81	7.79E-01	0.948082464
C3b	1.03	1.26	0.84	7.80E-01	0.948082464
B7	0.97	1.19	0.8	7.83E-01	0.949991511
C3d	0.98	1.16	0.82	7.83E-01	0.949991511
GAS1	1.03	1.26	0.84	7.84E-01	0.950414328
Desmoglein-1	1.03	1.25	0.84	7.88E-01	0.953982293
Kallikrein 4	1.02	1.22	0.86	7.91E-01	0.954990476
Activin A	0.97	1.19	0.8	7.91E-01	0.954990476
TIMP-2	0.97	1.19	0.8	7.92E-01	0.955504176
MMEL2	1.02	1.21	0.87	7.95E-01	0.955504176
CK-MM	1.03	1.26	0.84	7.97E-01	0.955504176
Flt3 ligand	1.02	1.23	0.85	7.97E-01	0.955504176
NG36	1.02	1.22	0.86	7.97E-01	0.955504176
LBP	0.98	1.18	0.81	7.99E-01	0.955504176
CATZ	1.02	1.24	0.85	8.00E-01	0.955504176
Cripto	0.98	1.18	0.81	8.00E-01	0.955504176
Semaphorin 3A	0.98	1.19	0.8	8.01E-01	0.955504176
LY86	1.02	1.24	0.85	8.01E-01	0.955504176
HINT1	1.02	1.24	0.85	8.03E-01	0.955504176
GFRa-2	1.02	1.23	0.85	8.03E-01	0.955504176
FN1.4	0.98	1.19	0.8	8.03E-01	0.955504176
IL-4	1.02	1.23	0.85	8.04E-01	0.955504176
HAI-1	0.98	1.19	0.8	8.06E-01	0.955504176
Spondin-1	1.02	1.23	0.85	8.07E-01	0.955504176
Cadherin E	1.02	1.24	0.84	8.08E-01	0.955504176
C5a	1.03	1.26	0.83	8.08E-01	0.955504176
CAPG	0.98	1.2	0.79	8.09E-01	0.955504176
PARC	1.02	1.25	0.84	8.09E-01	0.955504176
PH	0.98	1.19	0.8	8.10E-01	0.955504176
SLPI	0.97	1.21	0.79	8.11E-01	0.955504176
AURKB	0.98	1.2	0.79	8.14E-01	0.955504176
NSF1C	0.98	1.19	0.8	8.14E-01	0.955504176
C5b, 6 Complex	0.98	1.2	0.8	8.15E-01	0.955504176
Semaphorin 3E	1.02	1.22	0.85	8.16E-01	0.955504176
IL-17 RD	0.98	1.18	0.81	8.16E-01	0.955504176
Nucleoside diphosphate kinase A	0.98	1.18	0.81	8.18E-01	0.955504176
Olfactomedin-4	1.02	1.25	0.84	8.19E-01	0.955504176
ALT	1.02	1.25	0.84	8.20E-01	0.955504176
ALCAM	0.98	1.2	0.8	8.20E-01	0.955504176
tPA	1.02	1.25	0.84	8.22E-01	0.955504176
Cathepsin A	1.02	1.23	0.85	8.23E-01	0.955504176
EMR2	0.98	1.18	0.81	8.24E-01	0.955504176
MRC2	1.02	1.23	0.85	8.25E-01	0.955504176
TECK	1.02	1.23	0.85	8.25E-01	0.955504176
Heparin cofactor II	1.02	1.25	0.84	8.26E-01	0.955504176
GCKR	1.02	1.22	0.85	8.27E-01	0.955504176
IL-1 sRI	1.02	1.22	0.85	8.27E-01	0.955504176
CPNE1	1.02	1.24	0.84	8.29E-01	0.955504176
Angiostatin	1.02	1.23	0.84	8.31E-01	0.955504176
BASI	0.98	1.17	0.83	8.31E-01	0.955504176
COMMD7	0.98	1.18	0.82	8.31E-01	0.955504176
BSP	0.98	1.18	0.81	8.31E-01	0.955504176
PSA1	0.98	1.18	0.81	8.32E-01	0.955504176
MK13	1.02	1.21	0.86	8.32E-01	0.955504176
Albumin	1.02	1.26	0.83	8.32E-01	0.955504176
DEAD-box protein 19B	1.02	1.22	0.85	8.32E-01	0.955504176
IL-1b	1.02	1.23	0.85	8.33E-01	0.955504176
ATS1	0.98	1.18	0.81	8.37E-01	0.959295952
Persephin	1.02	1.27	0.83	8.38E-01	0.959295952
bFGF	1.02	1.21	0.85	8.41E-01	0.961678415
EG-VEGF	0.98	1.18	0.81	8.43E-01	0.961678415
Lysozyme	0.98	1.18	0.82	8.44E-01	0.961678415
MMP-3	1.02	1.27	0.82	8.45E-01	0.961678415
SDF-1	1.02	1.23	0.84	8.46E-01	0.961678415
Protein C	0.98	1.19	0.81	8.47E-01	0.961678415
SCGF-alpha	1.02	1.23	0.84	8.47E-01	0.961678415
Thrombopoietin Receptor	1.02	1.22	0.85	8.47E-01	0.961678415
IF4G2	1.02	1.23	0.84	8.47E-01	0.961678415
Cathepsin D	1.02	1.25	0.83	8.52E-01	0.964553093
NRP1	0.98	1.2	0.8	8.53E-01	0.964553093
Coagulation Factor XI	0.98	1.19	0.81	8.54E-01	0.964553093
sTie-2	0.98	1.18	0.82	8.55E-01	0.964553093
Coagulation Factor VII	0.98	1.17	0.83	8.55E-01	0.964553093
MBL	1.02	1.23	0.84	8.55E-01	0.964553093
MATN2	0.98	1.2	0.81	8.59E-01	0.965483728
FER	1.02	1.23	0.84	8.60E-01	0.965483728
JAM-B	0.98	1.19	0.82	8.60E-01	0.965483728
ZAP70	1.02	1.25	0.83	8.60E-01	0.965483728
ROBO2	0.98	1.19	0.81	8.61E-01	0.965483728
a2-Antiplasmin	0.98	1.21	0.8	8.61E-01	0.965483728
NR1D1	0.98	1.18	0.82	8.65E-01	0.968519787
iC3b	1.02	1.24	0.84	8.67E-01	0.968519787
IGF-I	0.98	1.2	0.81	8.69E-01	0.968519787
B7-H1	0.99	1.17	0.83	8.69E-01	0.968519787
Livin B	0.98	1.21	0.8	8.72E-01	0.968519787
PLK-1	0.99	1.19	0.82	8.72E-01	0.968519787
TGM3	1.01	1.2	0.85	8.73E-01	0.968519787
Glutamate carboxypeptidase	1.02	1.25	0.82	8.74E-01	0.968519787
NUDC3	1.02	1.25	0.83	8.75E-01	0.968519787
Testican-1	0.99	1.19	0.82	8.76E-01	0.968519787
Apo D	1.02	1.24	0.83	8.78E-01	0.968519787
IL-11 RA	1.01	1.21	0.85	8.78E-01	0.968519787
LCK	1.01	1.22	0.84	8.79E-01	0.968519787
IL-23	1.01	1.23	0.84	8.79E-01	0.968519787
Thyroxine-Binding Globulin	1.02	1.24	0.83	8.79E-01	0.968519787
MMP-12	1.01	1.23	0.84	8.80E-01	0.968519787
MP2K4	1.01	1.22	0.84	8.80E-01	0.968519787
Testican-2	0.99	1.18	0.83	8.81E-01	0.968519787
LYN	1.01	1.23	0.84	8.81E-01	0.968519787
FGF-18	1.01	1.23	0.83	8.82E-01	0.968519787
MP2K2	0.99	1.19	0.82	8.83E-01	0.968519787
FYN	1.01	1.23	0.84	8.83E-01	0.968519787
GFAP	0.99	1.18	0.83	8.85E-01	0.968519787
sRANKL	1.01	1.22	0.84	8.85E-01	0.968519787
Angiopoietin-4	0.99	1.19	0.82	8.85E-01	0.968519787
C3	0.99	1.21	0.81	8.88E-01	0.968519787
MK08	0.99	1.2	0.81	8.89E-01	0.968519787
IL-34	1.01	1.25	0.82	8.91E-01	0.968519787
CHK1	1.01	1.23	0.84	8.93E-01	0.968519787
LYVE1	1.01	1.23	0.84	8.95E-01	0.968519787
FGF-4	0.99	1.2	0.81	8.95E-01	0.968519787
IL-27	1.01	1.22	0.84	8.95E-01	0.968519787
DRR1	1.01	1.24	0.83	8.96E-01	0.968519787
IDS	1.01	1.23	0.84	8.97E-01	0.968519787
Dkk-4	0.99	1.19	0.82	8.98E-01	0.968519787
SPTA2	0.99	1.19	0.82	9.00E-01	0.968519787
Nectin-like protein 2	1.01	1.22	0.84	9.01E-01	0.968519787
Keratin 18	1.01	1.22	0.84	9.01E-01	0.968519787
FCG2A/B	0.99	1.2	0.82	9.01E-01	0.968519787
C1r	0.99	1.23	0.79	9.02E-01	0.968519787
sFRP-3	1.01	1.22	0.84	9.02E-01	0.968519787
TFPI	1.01	1.23	0.83	9.02E-01	0.968519787
EPHB2	1.01	1.21	0.84	9.02E-01	0.968519787
Siglec-6	1.01	1.23	0.83	9.02E-01	0.968519787
a2-HS-Glycoprotein	0.99	1.22	0.8	9.02E-01	0.968519787
MMP-7	0.99	1.21	0.81	9.05E-01	0.970837275
JAML1	0.99	1.18	0.83	9.06E-01	0.970864929
a1-Antichymotrypsin	0.99	1.21	0.81	9.09E-01	0.971974847
CD30 Ligand	0.99	1.2	0.82	9.09E-01	0.971974847
IL-6 sRa	0.99	1.18	0.83	9.11E-01	0.973351604
Ephrin-A4	0.99	1.19	0.82	9.14E-01	0.974723708
IL-5 Ra	1.01	1.23	0.83	9.14E-01	0.974723708
DUS3	0.99	1.2	0.81	9.15E-01	0.97491579
PIM1	0.99	1.19	0.82	9.16E-01	0.975222089
D-dimer	1.01	1.22	0.84	9.17E-01	0.975289944
Semaphorin-6A	1.01	1.2	0.85	9.20E-01	0.976553568
MMP-14	1.01	1.21	0.84	9.20E-01	0.976553568
TNF-a	0.99	1.19	0.82	9.21E-01	0.976553568
Notch-3	1.01	1.23	0.83	9.23E-01	0.978065289
Secretin	1.01	1.22	0.83	9.25E-01	0.978928364
LY9	0.99	1.19	0.83	9.26E-01	0.978928364
Contactin-4	1.01	1.23	0.83	9.29E-01	0.98042092
IGF-II receptor	0.99	1.2	0.82	9.30E-01	0.98042092
C3a	0.99	1.21	0.81	9.30E-01	0.98042092
DKK1	0.99	1.19	0.83	9.34E-01	0.983584092
CD97	1.01	1.24	0.82	9.36E-01	0.984241486
kallikrein 12	0.99	1.19	0.83	9.37E-01	0.984241486
TFF3	1.01	1.23	0.82	9.38E-01	0.984241486
GA733-1 protein	1.01	1.21	0.84	9.38E-01	0.984241486
C2	1.01	1.23	0.83	9.39E-01	0.984241486
PTN	0.99	1.27	0.77	9.41E-01	0.984241486
Afamin	0.99	1.2	0.83	9.42E-01	0.984241486
Luteinizing hormone	1.01	1.36	0.75	9.42E-01	0.984241486
Kininogen, HMW	0.99	1.21	0.81	9.42E-01	0.984241486
ULBP-1	0.99	1.19	0.83	9.43E-01	0.984333551
PKC-G	1.01	1.22	0.83	9.48E-01	0.986827648
SAA	0.99	1.2	0.82	9.49E-01	0.986827648
PGRP-S	0.99	1.2	0.83	9.49E-01	0.986827648
MCP-4	0.99	1.2	0.82	9.49E-01	0.986827648
PTHrP	0.99	1.21	0.82	9.51E-01	0.987088369
alpha-1-antichymotrypsin complex	1.01	1.21	0.84	9.54E-01	0.987088369
DC-SIGN	0.99	1.19	0.83	9.55E-01	0.987088369
Carbonic anhydrase XIII	1.01	1.23	0.82	9.56E-01	0.987088369
EphB4	1	1.2	0.84	9.56E-01	0.987088369
TGF-b1	1.01	1.23	0.82	9.58E-01	0.987088369
TMA	1.01	1.22	0.83	9.58E-01	0.987088369
Eotaxin-2	0.99	1.22	0.81	9.58E-01	0.987088369
IL-18 BPa	1	1.2	0.83	9.60E-01	0.987088369
LG3BP	0.99	1.22	0.81	9.60E-01	0.987088369
DMP1	1	1.2	0.83	9.61E-01	0.987088369
Aminoacylase-1	1	1.23	0.82	9.61E-01	0.987088369
MIP-1a	1	1.21	0.82	9.62E-01	0.987088369
Fibrinogen g-chain dimer	1	1.2	0.82	9.62E-01	0.987088369
ADAMTS-4	1	1.22	0.81	9.63E-01	0.987088369
uPA	1	1.2	0.84	9.63E-01	0.987088369
Discoidin domain receptor 2	1	1.19	0.85	9.67E-01	0.989844774
Protease nexin I	1	1.2	0.83	9.69E-01	0.990162561
phosphoglycerate kinase 1	1	1.22	0.83	9.69E-01	0.990162561
SCGF-beta	1	1.2	0.84	9.73E-01	0.992848786
PDGF-CC	1	1.2	0.84	9.75E-01	0.994558131
TrATPase	1	1.26	0.8	9.80E-01	0.99624551
CD70	1	1.21	0.82	9.81E-01	0.99624551
BCAM	1	1.2	0.83	9.81E-01	0.99624551
MDC	1	1.23	0.81	9.81E-01	0.99624551
VEGF-C	1	1.23	0.82	9.81E-01	0.99624551
ITI heavy chain H4	1	1.22	0.82	9.83E-01	0.99658715
Lipocalin 2	1	1.21	0.83	9.84E-01	0.99658715
HVEM	1	1.2	0.83	9.86E-01	0.99658715
FGF-8B	1	1.2	0.83	9.86E-01	0.99658715
MK12	1	1.2	0.83	9.86E-01	0.99658715
C9	1	1.22	0.82	9.87E-01	0.99658715
PAI-1	1	1.22	0.82	9.89E-01	0.997105771
CYTF	1	1.2	0.83	9.90E-01	0.997105771
EMAP-2	1	1.22	0.82	9.91E-01	0.997105771
Fas ligand, soluble	1	1.19	0.84	9.92E-01	0.997105771
TARC	1	1.22	0.82	9.92E-01	0.997105771
PKC-Z	1	1.21	0.83	9.93E-01	0.997105771
IDUA	1	1.2	0.83	9.96E-01	0.999200941
COX-2	1	1.25	0.8	9.97E-01	0.999200941
IL-2	1	1.2	0.83	9.98E-01	0.999200941
IL-1Rrp2	1	1.21	0.82	9.99E-01	0.999200941
Desmoglein-2	1	1.2	0.84	9.99E-01	0.999200941
